# A *de novo* human *MYCBP2* variant enhances memory persistence across species

**DOI:** 10.1101/2024.12.18.24319147

**Authors:** Andreas Papassotiropoulos, Dmytro Nesterenko, Daniel Beck, Desirée Böck, Jana Petrovska, Andreas Arnold, Aurora K.R. LePort, Virginie Freytag, Nathalie Schicktanz, David Coynel, Aline Baur, Claudia Riva, Melissa Long, Pavlina Mastrandreas, Melanie Neutzner, Vanja Vukojevic, Attila Stetak, Noëlle Burri, Vaibhav Gharat, Navid Ghaffari, Janani Durairaj, Susanne Mueller, Torsten Schwede, Oliver Bieri, Johannes Gräff, Efthimios M.C. Skoulakis, Katharina Henke, Bettina Burger, Sven Cichon, Philipp Boehm-Sturm, Pawel Pelczar, Verdon Taylor, Craig E.L. Stark, James L. McGaugh, Gerald Schwank, Johannes Bohacek, Camin Dean, Dominique J.-F. de Quervain

**Author notes:** Corresponding authors: Andreas Papassotiropoulos: Division of Molecular Neuroscience, Department of Biomedicine, University of Basel, Birmannsgasse 8, CH-4055 Basel, Switzerland, Dominique J.-F. de Quervain: Division of Cognitive Neuroscience, Department of Biomedicine, University of Basel, Birmannsgasse 8, CH-4055 Basel, Switzerland, Camin Dean: German Center for Neurodegenerative Diseases, Charité University of Medicine, 10117 Berlin, Germany, Johannes Bohacek: Laboratory of Molecular and Behavioral Neuroscience, Institute for Neuroscience, Department of Health Sciences and Technology, ETH Zurich, 8092 Zurich, Switzerland, Gerald Schwank: Institute of Pharmacology and Toxicology, University of Zurich, 8057 Zurich, Switzerland. These authors contributed equally to the study (Dmytro Nesterenko, Daniel Beck, Desirée Böck, Jana Petrovska, Andreas Arnold).

## Abstract

Exceptional human memory phenotypes provide an entry point to identify rare coding variants that influence memory capacity. Here we studied an individual with highly superior autobiographical memory (HSAM), a rare condition characterized by the exceptional ability to recall personal events across decades with striking detail. The individual showed extraordinary autobiographical recall despite otherwise average cognitive performance. Whole-brain structural imaging revealed exceptionally large volumes in hippocampal subregions previously linked to autobiographical memory. Trio whole-exome sequencing identified a rare *de novo MYCBP2* V768F missense variant, NM_015057.5:c.2302G>T, p.(Val768Phe) (hereafter V768F), absent from more than 700,000 population exomes and affecting an evolutionarily conserved residue in the encoded E3 ubiquitin-protein ligase. To test the functional impact of this human variant, we engineered the homologous substitution in *C. elegans* and mice. *C. elegans* carrying the homologous variant showed enhanced long-term associative memory without detectable sensory, motor, or growth changes. Heterozygous Mycbp2 knock-in mice carrying the orthologous substitution showed improved long-term memory retention in spatial and non-spatial memory tasks. Finally, prime editing of the same variant selectively in dorsal hippocampal neurons of adult mice improved spatial long-term memory, indicating that this effect does not require developmental expression. These findings demonstrate that a rare *de novo MYCBP2* variant identified in an individual with HSAM enhances long-term memory retention when the homologous substitution is introduced into *C. elegans* and mice.
