## Supplemental Table 5 for "A *de novo* human *MYCBP2* variant enhances memory persistence across species"

### Sheet: C.e._Strains
Supplementary Table 5: Strains, plasmids and oligos used in the C. elegans experiments.
Strain	Genotype	Additional information	Source
CF702	muIs32[mec-7p::GFP + lin-15(+)] II.	Ch'ng et al., 2003	Caenorhabditis Genetics Center (CGC)
STA770	rpm-1(utr86[V682F]) V.
STA829	rpm-1(utr93[lf]) V.	Premature triple stop codons and frameshift introduced in rpm-1
STA862	rpm-1(utr112[C3535A; H3537A; H3540A]) V.	Ligase-dead (based on Crawley et al., 2019)
STA824	muIs32 II; rpm-1(utr86) V.
STA825	muIs32 II; rpm-1(utr93) V.
STA865	muIs32 II; rpm-1(utr112) V.

### Sheet: C.e._CRISPR_Cas9 reagents
Information	Function	Plasmid	Oligo	Sequence
Cas-9 expression		pDD162
dpy-10 co-CRISPR marker (Arribere et al., 2014)	sgRNA	pACA17	OAA-16	GCTACCATAGGCACCACGAGGTTTTAGAGCTAGAAATAGCAAG
	repair oligo		OAA-17	CACTTGAACTTCAATACGGCAAGATGAGAATGACTGGAAACCGTACCGCatGcGGTGCCTATGGTAGCGGAGCTTCACATGGCTTCAGACCAACAGCCTAT
Generating rpm-1(lf)	sgRNA	pACA35	OAA-1231	CTCAGGGTTCCAGCACATTGGTTTTAGAGCTAGAAATAGCAAGT
	repair oligo, premature 3xstop and frameshift		OAA-1332	CAAATGTGCCGAGAACACATGCAAACCGGATATTCTCAGGGcctaAtaAtAaTGCGGGAAACTCGATAAAGAAGAAGgttagtatatttttttg
	Genotyping PCR, digest with HaeIII		OAA-1253	tccaaATGTCGTTCTTCTTGCG
			OAA-1254	AAGCAAAAGGCGAAGGTGGT
Generating rpm-1(V682F)	sgRNA	pACA31	OAA-1023	CCCGCATTGAGCACATACCGGTTTTAGAGCTAGAAATAGCAAGT
	repair oligo		OAA-1025	GAGGAACTCTTCCACATGCTACTCCTCGTGCGGAGCAAAGgCCGCATTGAGCACAaAaCGAGGGTGTGTCAGTTAGCCACGTGTGTTCTCCGATAGGA
	Genotyping PCR, digest with HaeIII		OAA-1026	TTCGTTCTGGTGCAGGGCAT
			OAA-1027	CTTGCTGCGGAGTGTTTTTGC
Generating rpm-1(C3535A, H3537A, H3540A) (adapted from Crawley et al., 2019)	sgRNA	pACA45	OAA-1220	CCATGTATTCGCCTCGGATGGTTTTAGAGCTAGAAATAGCAAGT
	repair oligo		OAA-1221	CATCTTCTTTCCAAAATCATTCGAACACAATGGAAtgcGAACATtgcACCggcaCCGAGGCGAATACATGGTGCTGCTCCAAGTCTTTC
	Genotyping PCR, digest with HpaII		OAA-1222	TCCACGGAGAAGCTCTCAAC
			OAA-1223	GCTGGAGTTGTAAGGAGACCA
